# A high protein meal does not change autophagy in human blood

**DOI:** 10.1101/2024.10.28.24316074

**Authors:** S Singh, C Fourrier, K Hattersley, LK Hein, J Gore, LK Heilbronn, J Bensalem, TJ Sargeant

**Affiliations:** Lysosomal Health in Ageing, Lifelong Health Theme, South Australian Health and Medical Research Institute (SAHMRI), Adelaide, Australia; Faculty of Health and Medical Sciences, The University of Adelaide, Adelaide,, Australia; SAHMRI Clinical Trials Platform, Adelaide, Australia; Adelaide Medical School, The University of Adelaide, Adelaide, Australia; Lifelong Health Theme, South Australian Health and Medical Research Institute (SAHMRI), Adelaide, Australia

## Abstract

Autophagy is a catabolic quality control pathway that has been linked to neurodegenerative disease, atherosclerosis and ageing, and can be modified by nutrient availability in preclinical models. Consequently, there is immense public interest in stimulating autophagy in people. However, progress has been hampered by the lack of techniques to measure human autophagy. As a result, several key concepts in the field, including nutritional modulation of autophagy, have yet to be validated in humans. We conducted a single arm pre-post study in 42 healthy individuals, to assess whether an acute nutritional intervention could modify autophagy in humans. Two blood samples were collected per participant: after a 12 h overnight fast and 1 h post-consumption of a high protein meal. Autophagy turnover was assessed using a physiologically relevant measure of autophagic flux in peripheral blood mononuclear cells. A lysosomal inhibitor was added directly to whole blood, with the resulting build-up of autophagy marker LC3B-II designated as flux, and measured quantitatively via ELISA. Notably, consumption of a high protein meal had no impact on autophagy, with no differences between overnight fasting and postprandial autophagic flux. We observed sexual dimorphism in autophagy, with females having higher autophagic flux compared to males (p = 0.0031). Exploratory analyses revealed sex-specific correlations between autophagy, insulin and glucose signalling. Importantly, our findings show that an acute nutritional intervention (overnight fasting followed by consumption of a protein-rich meal) does not change autophagic flux in humans, highlighting the need to conduct further autophagy studies in humans.
