## Supporting data for "A high protein meal does not change autophagy in human blood"

### Sheet: Figure 1B
	Plasma glucose (mM)
	Fasted	Postprandial
	5.09	3.33
	5.06	3.7
	4.5	3.91
	4.93	4.03
	5.27	4.06
	5.36	3.61
	5.32	3.91
	4.2	2.46
	5.32	3.81
	5.22	3.7
	4.67	3.89
	4.82	3.99
	4.85	3.5
	4.91	4.28
	4.45	2.88
	4.7	4.44
	5.02	3.51
	4.3	2.99
	4.46	3.77
	4.53	3.48
	4.89	5.01
	4.76	5.25
	4.91	4
	5.11	5.18
	5.5	5.57
	5.37	3.35
	5.27	3.73
	4.46	3.41
	4.8	3.64
	5.09	3.9
	5.41	3.9
	4.73	3.39
	5.22	4.14
	5.02	4.89
	4.96	4.4
	5.45	2.81
		4.87
	5.08	3.49
	4.63	2.58
	4.45	3.15
	4.91	3.95
	5.38	4.84

### Sheet: Figure 1C
	Plasma insulin (pM)
	Fasted	Postprandial
	26.08	67.03
	14.98	100.56
	28.59	62.64
	30.39	63.37
	22.85	58.63
	21.41	45.19
	20.7	118.46
	22.49	45.19
	48.81	138
	48.45	80.23
	20.34	39.76
	16.76	58.27
	25.72	83.92
	24.28	73.25
	26.39	87.6
	37.52	294.34
	27.47	39.68
	25.32	57.77
	18.18	96.66
	23.53	56.31
	18.18	86.69
	24.25	33.56
	20.34	162.67
	21.41	100.56
	19.62	25.72
	17.12	47.36
	15.69	33.27
	11.41	30.75
	29.26	76.76
	28.54	55.95
	29.97	76.02
	17.47	34.64
	24.25	24.25
	48.34	158.34
	33.56	39.32
	19.96	31.41
		134.8
	30.69	121.26
	19.96	40.4
	13.2	34.64
	34.64	53.41
	38.96	54.86

### Sheet: Figure 1D
	LC3B-II flux (ng/mg protein/hour)			Data values in blue have been excluded. Details provided in Supplementary Methods.
	Fasted	Postprandial
	240.12	161.93
	473.63	307.67
	197.35	330.82
	282.18	200.57
	368.57	308.66
	378.81	331.71
	301.73	322.66
	319.36	501.61
	354.57	283.78
	371.08	316.79
	313.06	397.83
	269.86	229.21
	302.32	323.6
	229.71	283.72
	324.65	242.94
	472.08	514.1
	317.33	326.48
	372.82	427.06
	177.06	181.59
	191.32	189.43
	202.59	345.58
	202.49	198.98
	176.81	213.99
	195.18	252.56
	419.09	393.18
	314.6	222.81
	323.23	265.4
	370	364.24
	148.22	84.12
	155.37	218.92
	213.98	184.08
	161.87	163.72
	280.64	174.05
	252.36	215.02
	348.12	290.38
	222.47	257.3
	210.61	239.94
	188.38	172.11
	192.14	123.4
	407.63	377.7
	190.71	245.98
	202.68	200.96

### Sheet: Figure 1E
	p-values from Spearman correlation
		Age (years)	Weight (kg)	BMI (kg/m2)	Waist circumference	Biological sex	Glucose [Fasted] (mM)	Glucose [Postprandial] (mM)	ΔGlucose (mM)	Insulin [Fasted] (pM)	Insulin [Postprandial] (pM)	ΔInsulin (pM)	LC3B-II flux [Fasted] (ng/mg protein/hour)	LC3B-II flux [Postprandial] (ng/mg protein/hour)	ΔLC3B-II (ng/mg protein/hour)
	Age (years)		0.271691	0.434312	0.375753	0.93087	0.038139	0.380904	0.72859	0.0883238	0.857915	0.52364	0.69906	0.858806	0.940994
	Weight (kg)	0.271691		7.89648e-09	1.32265e-09	0.00195887	0.0246582	0.125281	0.468461	0.0995802	0.10696	0.0113071	0.783409	0.76564	0.582144
	BMI (kg/m2)	0.434312	7.89648e-09		2.70893e-09	0.43416	0.109375	0.0563075	0.207563	0.0166796	0.589444	0.81438	0.886888	0.98789	0.727981
	Waist circumference	0.375753	1.32265e-09	2.70893e-09		0.000996593	0.00361923	0.025357	0.409002	0.038336	0.406498	0.933226	0.333655	0.25477	0.947345
	Biological sex	0.93087	0.00195887	0.43416	0.000996593		0.0705207	0.673924	0.84318	0.598262	0.0892283	0.0454557	0.0914894	0.0147367	0.5294
	Glucose [Fasted] (mM)	0.038139	0.0246582	0.109375	0.00361923	0.0705207		0.0466641	0.241834	0.344101	0.930393	0.592832	0.0484282	0.747487	0.0743905
	Glucose [Postprandial] (mM)	0.380904	0.125281	0.0563075	0.025357	0.673924	0.0466641		8.91896e-12	0.117299	0.161505	0.529194	0.851084	0.81118	0.415639
	ΔGlucose (mM)	0.72859	0.468461	0.207563	0.409002	0.84318	0.241834	8.91896e-12		0.528766	0.364489	0.763208	0.199926	0.964968	0.046705
	Insulin [Fasted] (pM)	0.0883238	0.0995802	0.0166796	0.038336	0.598262	0.344101	0.117299	0.528766		0.0144265	0.298909	0.331282	0.286987	0.899323
	Insulin [Postprandial] (pM)	0.857915	0.10696	0.589444	0.406498	0.0892283	0.930393	0.161505	0.364489	0.0144265		2.3709e-22	0.223469	0.620385	0.499167
	ΔInsulin (pM)	0.52364	0.0113071	0.81438	0.933226	0.0454557	0.592832	0.529194	0.763208	0.298909	2.3709e-22		0.346074	0.805494	0.715823
	LC3B-II flux [Fasted] (ng/mg protein/hour)	0.69906	0.783409	0.886888	0.333655	0.0914894	0.0484282	0.851084	0.199926	0.331282	0.223469	0.346074		4.31491e-06	0.0128833
	LC3B-II flux [Postprandial] (ng/mg protein/hour)	0.858806	0.76564	0.98789	0.25477	0.0147367	0.747487	0.81118	0.964968	0.286987	0.620385	0.805494	4.31491e-06		0.110687
	ΔLC3B-II (ng/mg protein/hour)	0.940994	0.582144	0.727981	0.947345	0.5294	0.0743905	0.415639	0.046705	0.899323	0.499167	0.715823	0.0128833	0.110687

### Sheet: Figure 1F
	LC3B-II flux (ng/mg protein/hour)					Data values in blue have been excluded. Details provided in Supplementary Methods.
	Female		Male
	Fasted	Postprandial	Fasted	Postprandial
	240.12	161.93	176.81	213.99
	473.63	307.67	195.18	252.56
	197.35	330.82	419.09	393.18
	282.18	200.57	314.6	222.81
	368.57	308.66	323.23	265.4
	378.81	331.71	370	364.24
	301.73	322.66	148.22	84.12
	319.36	501.61	155.37	218.92
	354.57	283.78	213.98	184.08
	371.08	316.79	161.87	163.72
	313.06	397.83	280.64	174.05
	269.86	229.21	252.36	215.02
	302.32	323.6	348.12	290.38
	229.71	283.72	222.47	257.3
	324.65	242.94	210.61	239.94
	472.08	514.1	188.38	172.11
	317.33	326.48	192.14	123.4
	372.82	427.06	407.63	377.7
	177.06	181.59	190.71	245.98
	191.32	189.43	202.68	200.96
	202.59	345.58
	202.49	198.98
